# Genetic analysis of non-familial early-onset Alzheimer’s disease patients

**DOI:** 10.64898/2026.11.20.26367760

**Authors:** F Ecca, L Nicholson, M Naymik, A Bonfitto, IS Piras, RJ Caselli, BK Woodruff, TG Beach, GE Serrano, MJ Huentelman, CR Padilla

**Affiliations:** Division of Early Detection and Prevention, Translational Genomics Research Institute, Phoenix, AZ, USA; Department of Neurology, Mayo Clinic, Scottsdale, AZ, USA; Banner Sun Health Research Institute, Sun City, AZ, USA; Baylor University Medical Center, Dallas, TX, USA

**Keywords:** early-onset Alzheimer’s Disease (EOAD), late-onset AD (LOAD), polygenic risk score (PRS), APOE4, rare variants

## Abstract

Early-onset Alzheimer’s disease (EOAD), defined by symptom onset before age 65, can be either familial or sporadic and account for ∼5% of all Alzheimer’s disease (AD) cases, with only ∼10% showing Mendelian inheritance. In this study, we compare the genetic architecture of four cohorts comprising 87 sporadic EOAD cases, 1,018 late-onset AD (LOAD) cases, 585 non-demented control (TGEN2-AD and TGEN2-ND cohorts), and 3,487 non-demented controls from the AD Sequencing Project (ADSP-CTL).

We observed a significant enrichment of the APOE ε4 allele in EOAD cohort compared to controls (52.2% vs 20.1%; *p* = 1.54e-10), although its frequency was lower than in the LOAD cohort (64.5%; *p* = 0.0298). As expected, APOE ε4 was strongly enriched in the LOAD group relative to controls (*p* = 1.23e-63). Sporadic EOAD genome-wide association (GWAS) analysis and sequence kernel association tests (SKAT) confirmed strong association signals in the *APOE* locus, including the genes *APOE, APOC1, NECTIN2*, and *TOMM40*. AD-related Polygenic Risk Score (PRS) showed that EOAD affected patients carried an intermediate genetic risk (mean PRS = 40.1), significantly lower than LOAD (mean PRS = 57.5; *p* = 6.7e-05) but higher than controls (mean PRS = 25.1; *p* = 6.1e-04). Notably, rare variants in autosomal dominant AD genes (*APP, PSEN1, PSEN2*) and in previously reported EOAD/LOAD modifier genes where not enriched in sporadic EOAD cohort.

These results suggest, despite earlier onset, sporadic EOAD is not driven by a higher polygenic burden or rare high-impact variants. Instead, its genetic architecture appears to overlap more closely with LOAD, supporting the hypothesis that EOAD may represent an early and more severe manifestation of LOAD, or a genetically distinct subtype. Unidentified risk factors, such as epigenetic modifications or complex structural variants, may contribute to EOAD genetic risk and warrant further investigation to better elucidate the complex genetic architecture of Alzheimer’s disease.
