## Supplementary Tables for "Genetic analysis of non-familial early-onset Alzheimer’s disease patients"

### Sheet: Table S1
	Table S1. Curated gene list associated with early-onset and late-onset Alzheimer’s Disease.
	Gene name
	ACP2
	ADAM10
	ADAMTS1
	ADAMTS20
	AGFG2
	APH1B
	APOE
	APP
	BIN1
	C1QTNF4
	C4A
	C7orf43
	CASS4
	CD2AP
	CD55
	CELF1
	CLU
	CNN2
	CR1
	DOC2A
	ECHDC3
	EED
	EPHA1
	EPHB4
	FAM131B
	FERMT2
	FST
	GAL3ST4
	GPSM3
	HLA-DPA1
	HLA-DQA1
	HLA-DRA
	HLA-DRB1
	HLA-DRB5
	HMHA1
	ICA1
	IGH
	INPP5D
	IQCK
	KAT8
	KLF16
	MAF
	MAPT
	MEF2C
	MME
	MS4A2
	MS4A4A
	MS4A6A
	MS4A7
	MTCH2
	NDUFAF6
	NDUFS3
	NME8
	NUP160
	NYAP1
	OARD1
	PICALM
	PILRA
	PLCG2
	PSEN1
	PSEN2
	PSMB8
	PSMB9
	PSMC3
	PSMC5
	PTK2B
	RIN3
	SLC24A4
	SNX1
	SORL1
	SPI1
	SPPL2A
	STYX
	SUCLG2P4
	TREM2
	TRIP4
	UMAD1
	WDR18
	WWOX
	YOD1
	ZKSCAN1

### Sheet: Table S2
	Table S2. Variant type frequencies for rare and singleton variants in EOAD and controls
	EOAD MAF <1%			CTL MAF <1%
	Variant Consequence	N	Freq	Variant Consequence	N	Freq
	missense_variant	1940	0.615482	missense_variant	77143	0.61115
	splice_region_variant	358	0.113579	splice_region_variant	14361	0.113772
	inframe_deletion	50	0.0158629	inframe_deletion	2037	0.0161377
	stop_gained	145	0.0460025	stop_gained	5619	0.0445154
	frameshift_variant	341	0.108185	frameshift_variant	14359	0.113756
	splice_donor_variant	134	0.0425127	splice_donor_variant	5296	0.0419565
	inframe_insertion	114	0.0361675	inframe_insertion	4468	0.0353968
	initiator_codon_variant	56	0.0177665	initiator_codon_variant	2262	0.0179202
	splice_acceptor_variant	7	0.00222081	splice_acceptor_variant	326	0.00258267
	5_prime_UTR_premature_start_codon_gain_variant	7	0.00222081	5_prime_UTR_premature_start_codon_gain_variant	355	0.00281242
	EOAD Singleton			CTL Singleton
	Variant Consequence	N	Freq	Variant Consequence	N	Freq
	missense_variant	1088	0.483556	missense_variant	43536	0.481444
	splice_region_variant	355	0.157778	splice_region_variant	14182	0.156832
	inframe_deletion	48	0.0213333	inframe_deletion	1920	0.0212324
	stop_gained	120	0.0533333	stop_gained	4661	0.0515438
	frameshift_variant	329	0.146222	frameshift_variant	13812	0.15274
	splice_donor_variant	131	0.0582222	splice_donor_variant	5115	0.0565643
	inframe_insertion	113	0.0502222	inframe_insertion	4445	0.0491551
	initiator_codon_variant	55	0.0244444	initiator_codon_variant	2234	0.0247047
	splice_acceptor_variant	5	0.00222222	splice_acceptor_variant	237	0.00262087
	5_prime_UTR_premature_start_codon_gain_variant	6	0.00266667	5_prime_UTR_premature_start_codon_gain_variant	286	0.00316274
